# Surveillance of COVID-19 vaccination in US nursing homes, December 2020-April 2021

**DOI:** 10.1101/2021.05.14.21257224

**Authors:** Andrew Isaac Geller, Daniel S. Budnitz, Heather Dubendris, Radhika Gharpure, Minn Minn Soe, Hsiu Wu, Elizabeth J. Kalayil, Andrea L. Benin, Suchita A. Patel, Megan C. Lindley, Ruth Link-Gelles

## Abstract

Monitoring COVID-19 vaccination coverage among nursing home (NH) residents and staff is important to ensure high coverage and guide patient-safety policies. With the termination of the federal Pharmacy Partnership for Long-Term Care Program, another source of facility-based vaccination data is needed. We compared numbers of COVID-19 vaccinations administered to NH residents and staff reported by pharmacies participating in the temporary federal Pharmacy Partnership for Long-Term Care Program with those reported by NHs participating in new COVID-19 vaccination modules of CDC’s National Healthcare Safety Network (NHSN). Pearson correlation coefficients comparing the number vaccinated between the two approaches were 0.89, 0.96, and 0.97 for residents and 0.74, 0.90, and 0.90 for staff, in the weeks ending January 3, 10, and 17, respectively. Based on subsequent NHSN reporting, vaccination coverage with ≥1 vaccine dose reached 77% for residents and 50% for staff the week ending January 31 and plateaued through April 2021.

**Three-question summary box:**

1. *What is the current understanding of the subject?* Because of high risk of disease, nursing home residents and staff were prioritized for COVID-19 vaccination when doses were limited.
2. *What does this report add to the literature?* National monitoring of nursing home residents and staff vaccination coverage through the CDC National Healthcare Safety Network (NHSN) correlated with vaccination administration reports from the federal Pharmacy Partnership for Long-Term Care Program in January 2021. NHSN-reported vaccination coverage rates plateaued from February through April 2021.
3. What are the implications for public health practice? NHSN can track COVID-19 vaccination in nursing homes and help guide efforts to increase vaccine uptake in residents and staff.
