## Supplementary material for "Surveillance of COVID-19 vaccination in US nursing homes, December 2020-April 2021": Data for Figures

### Sheet: Figure1
survWeekEnd	Facilities reporting	Complete vaccination	Partial vaccination
2020-12-20	91	0	45.2885
2020-12-27	245	2.81498	54.4044
2021-01-03	863	1.30743	64.4837
2021-01-10	1253	3.11626	66.6241
2021-01-17	1063	10.6266	60.9042
2021-01-24	1003	31.3712	42.92
2021-01-31	1064	50.5375	26.502
2021-02-07	1306	56.6077	18.0797
2021-02-14	1268	60.4127	11.9877
2021-02-21	1135	61.2046	7.86177
2021-02-28	1152	64.8223	6.66226
2021-03-07	1084	65.8203	5.62616
2021-03-14	1024	66.3287	4.79818
2021-03-21	1126	66.4301	5.11803
2021-03-28	1375	70.0096	4.96604
2021-04-04	1561	71.1857	4.91289
2021-04-11	1701	71.3249	4.77331
2021-04-18	1683	73.5618	4.49653
2021-04-25	1665	74.0372	4.402
2021-05-02	1603	74.8245	4.20396
2021-05-09	888	73.6933	4.38125

### Sheet: Figure2
survWeekEnd	Facilities reporting	Complete vaccination	Partial vaccination
2020-12-20	115	0.17456	17.623
2020-12-27	275	0.852053	26.3649
2021-01-03	809	0.618587	35.2343
2021-01-10	1062	2.21177	36.8461
2021-01-17	900	7.30278	34.273
2021-01-24	882	20.7407	26.7986
2021-01-31	922	30.4618	19.1385
2021-02-07	1045	34.6423	12.8728
2021-02-14	1020	38.745	8.73858
2021-02-21	935	40.3825	6.20139
2021-02-28	993	42.798	4.67116
2021-03-07	920	45.4053	3.82449
2021-03-14	864	45.836	3.27014
2021-03-21	921	46.1659	3.85779
2021-03-28	1195	49.3595	3.30115
2021-04-04	1409	50.6195	3.54286
2021-04-11	1534	50.9167	3.46663
2021-04-18	1529	52.1818	3.52483
2021-04-25	1516	53.4625	3.33909
2021-05-02	1477	53.6188	3.40077
2021-05-09	824	52.0272	3.37754
